# Functionally enriched human polymorphisms associate to species in the chronic wound microbiome

**DOI:** 10.1101/2025.01.15.25320612

**Authors:** Rebecca A. Gabrilska, Khalid Omeir, Jacob Ancira, Clint Miller, Craig D. Tipton, Kendra P. Rumbaugh, Joseph Wolcott, Ashley Noe, Kumudu Subasinghe, Megan Rowe, Nicole Phillips, Caleb D. Phillips

**Affiliations:** Department of Surgery, Texas Tech University Health Sciences Center, Lubbock, USA; Department of Biological Sciences, Texas Tech University, Lubbock, USA; Southwest Regional Wound Care Center, Lubbock, USA; RTL Genomics, MicroGenDX, Lubbock, USA; Microbiology, Immunology & Genetics, University of North Texas Health Science Center, Fort Worth, USA; Natural Science Research Laboratory, Texas Tech University, Lubbock, USA

## Abstract

Chronic wounds are a burden to millions of patients and healthcare providers worldwide. With rising incidence and prevalence, there is an urgent need to address non-healing wounds with novel approaches. Impaired wound healing has been shown to be associated with wound microbiota, and multiple bacterial species are known to contribute to delays in closure. Recent evidence suggests human genetics may shape differences in composition of wound microbiomes, and unraveling this relationship has important implications for understanding wound bioburden and tailoring treatment. Here, a two-stage microbiome genome wide association study (mbGWAS; n=509) was used to test effects of human genetics on the relative abundances of bacterial species detected in chronic wounds using bacterial 16S rRNA gene sequencing. Sixteen species were significantly associated to 193 genetic loci distributed across 25 non-overlapping genomic regions. No locus was associated with more than one species, with heritability estimates per species ranging up to 20%. Functional analyses on genomic regions and species resulted in overrepresentation pertaining to pathways relevant to microbial infection and wound healing, suggesting that genetic and species interactions jointly influence the wound microenvironment. Species associated to host genetics in turn exhibited significant co-occurrence relationships with common wound pathogens including *Staphylococcus aureus* and *Finegoldia magna*. Moreover, the overall genetic distance among patients was significantly related to differences in their overall wound microbiome composition. Identification of such genetic biomarkers reveals new mechanistic insight into patient-microbiome interactions and provides an avenue to identify predictive risk factors for diagnosis and management of chronic wounds.
