## Supplementary Data 2 for "Functionally enriched human polymorphisms associate to species in the chronic wound microbiome"

Supplementary Data 2. PLINK results from mbGWAS for 16 bacterial species and 98 variants. Cohort 1 corresponded to the original exploratory cohort and cohort 2 was the inversus exploratory cohort (i.e., the original replication cohort).
taxa	incidence	avg.abundance	SNP	CHR	BP	A1	A2	FRQ.cohort1	INFO.cohort1	BETA.cohort1	SE.cohort1	P.cohort1	p.adj.cohort1	FRQ.cohort2	INFO.cohort2	BETA.cohort2	SE.cohort2	P.cohort2	p.adj.cohort2	bothcohorts
Anaerococcus.obesiensis	8	3.764409578	rs75473788	8	106338965	C	T	0.0774	0.9503	-0.0715	0.0156	7.084e-06	0.00092092	NA	NA	NA	NA	NA	NA	FALSE
Anaerococcus.obesiensis	8	3.764409578	rs117424452	16	89947728	C	A	NA	NA	NA	NA	NA	NA	0.0762	0.979	-0.0655	0.0153	2.674e-05	0.01238062	FALSE
Anaerococcus.obesiensis	8	3.764409578	rs12680041	8	106357681	C	T	0.0773	0.9422	-0.0723	0.0157	6.287e-06	0.00081731	NA	NA	NA	NA	NA	NA	FALSE
Anaerococcus.obesiensis	8	3.764409578	rs144684346	8	106344256	GA	G	0.0774	0.9442	-0.072	0.0156	6.565e-06	0.00085345	NA	NA	NA	NA	NA	NA	FALSE
Anaerococcus.obesiensis	8	3.764409578	rs145268882	16	89943309	G	A	NA	NA	NA	NA	NA	NA	0.078	0.9561	-0.0657	0.0153	2.594e-05	0.01201022	FALSE
Anaerococcus.obesiensis	8	3.764409578	rs149573143	8	106357576	CA	C	0.0772	0.9428	-0.0722	0.0157	6.309e-06	0.00082017	NA	NA	NA	NA	NA	NA	FALSE
Anaerococcus.obesiensis	8	3.764409578	rs78277517	8	106343016	T	G	0.0771	0.9481	-0.072	0.0156	6.567e-06	0.00085371	NA	NA	NA	NA	NA	NA	FALSE
Anaerococcus.obesiensis	8	3.764409578	rs17336699	8	106351070	C	T	0.0778	0.9392	-0.072	0.0156	6.491e-06	0.00084383	NA	NA	NA	NA	NA	NA	FALSE
Anaerococcus.obesiensis	8	3.764409578	rs116952730	8	106347017	T	C	0.0775	0.9428	-0.072	0.0156	6.532e-06	0.00084916	NA	NA	NA	NA	NA	NA	FALSE
Anaerococcus.obesiensis	8	3.764409578	rs77600282	8	106339812	C	T	0.0774	0.9496	-0.0715	0.0156	7.028e-06	0.00091364	NA	NA	NA	NA	NA	NA	FALSE
Anaerococcus.obesiensis	8	3.764409578	rs12682257	8	106357764	T	C	0.0777	0.9377	-0.0722	0.0156	6.319e-06	0.00082147	NA	NA	NA	NA	NA	NA	FALSE
Anaerococcus.obesiensis	8	3.764409578	rs79823074	8	106320218	A	G	0.0746	0.9776	-0.0721	0.0157	6.541e-06	0.00085033	NA	NA	NA	NA	NA	NA	FALSE
Anaerococcus.obesiensis	8	3.764409578	rs747279	4	169072680	C	A	NA	NA	NA	NA	NA	NA	0.9386	1.0169	0.0824	0.0168	1.618e-06	0.000749134	FALSE
Anaerococcus.octavius	7	2.65731816	rs2335906	1	196559092	G	A	0.9677	1.2577	0.2012	0.0388	4.316e-07	7.03508e-05	0.9308	1.232	-0.1242	0.0218	3.487e-08	5.75355e-06	TRUE
Anaerococcus.octavius	7	2.65731816	rs4072395	1	196576108	G	A	0.9477	0.9794	0.1346	0.0316	2.941e-05	0.00479383	NA	NA	NA	NA	NA	NA	FALSE
Anaerococcus.octavius	7	2.65731816	rs9924260	16	63720339	C	G	NA	NA	NA	NA	NA	NA	0.0592	0.9588	-0.0829	0.0194	2.889e-05	0.00476685	FALSE
Anaerococcus.octavius	7	2.65731816	rs35988088	1	196561693	G	GA	0.9677	1.2577	0.2012	0.0388	4.316e-07	7.03508e-05	0.9308	1.232	-0.1242	0.0218	3.487e-08	5.75355e-06	TRUE
Anaerococcus.octavius	7	2.65731816	rs4658040	1	196569782	C	T	0.9677	1.2577	0.2012	0.0388	4.316e-07	7.03508e-05	0.9307	1.2331	-0.1245	0.0218	3.323e-08	5.48295e-06	TRUE
Anaerococcus.octavius	7	2.65731816	rs10754193	1	196558935	A	G	0.9677	1.2577	0.2012	0.0388	4.316e-07	7.03508e-05	0.9308	1.232	-0.1242	0.0218	3.487e-08	5.75355e-06	TRUE
Anaerococcus.octavius	7	2.65731816	rs5779839	1	196575733	C	CAGCACT	0.9676	1.2587	0.2012	0.0387	4.255e-07	6.93565e-05	0.9307	1.2323	-0.1245	0.0218	3.298e-08	5.4417e-06	TRUE
Anaerococcus.octavius	7	2.65731816	rs10500476	16	63729618	C	T	NA	NA	NA	NA	NA	NA	0.0611	0.9463	-0.0809	0.0196	5.04e-05	0.008316	FALSE
Anaerococcus.octavius	7	2.65731816	rs73583531	16	63728469	G	A	NA	NA	NA	NA	NA	NA	0.0611	0.9462	-0.081	0.0196	4.982e-05	0.0082203	FALSE
Anaerococcus.octavius	7	2.65731816	rs7540922	1	196564448	T	G	0.9667	1.2332	0.1958	0.0381	5.466e-07	8.90958e-05	0.9299	1.2481	-0.1232	0.0216	3.39e-08	5.5935e-06	TRUE
Anaerococcus.octavius	7	2.65731816	rs7533533	1	196567295	T	A	0.9677	1.2577	0.2012	0.0388	4.316e-07	7.03508e-05	0.9308	1.232	-0.1242	0.0218	3.487e-08	5.75355e-06	TRUE
Anaerococcus.octavius	7	2.65731816	rs4314834	1	196564384	A	G	0.9664	1.2102	0.2002	0.0386	4.416e-07	7.19808e-05	0.9308	1.2312	-0.1243	0.0218	3.483e-08	5.74695e-06	TRUE
Anaerococcus.octavius	7	2.65731816	rs4625226	1	196561039	G	A	0.9677	1.2577	0.2012	0.0388	4.316e-07	7.03508e-05	0.9308	1.232	-0.1242	0.0218	3.487e-08	5.75355e-06	TRUE
Anaerococcus.octavius	7	2.65731816	rs6680890	1	196568721	A	G	0.9677	1.2577	0.2012	0.0388	4.316e-07	7.03508e-05	0.9307	1.2331	-0.1245	0.0218	3.323e-08	5.48295e-06	TRUE
Anaerococcus.octavius	7	2.65731816	rs4515738	1	196571763	T	C	0.9677	1.2577	0.2012	0.0388	4.316e-07	7.03508e-05	0.9308	1.2329	-0.1244	0.0218	3.336e-08	5.5044e-06	TRUE
Anaerococcus.octavius	7	2.65731816	rs6663649	1	196544417	G	A	0.9674	1.2668	0.2016	0.0387	4.086e-07	6.66018e-05	0.9311	1.2267	-0.1246	0.0219	3.503e-08	5.77995e-06	TRUE
Bacteroides.fragilis	16	8.632894288	rs11356656	2	19720680	GT	G	0.0856	1.0494	-0.0792	0.0229	0.0006222	0.0255102	NA	NA	NA	NA	NA	NA	FALSE
Burkholderia.gladioli	6	5.017849701	rs141101943	15	79811673	A	G	0.0479	0.7985	-0.0942	0.0204	6.435e-06	0.010431135	NA	NA	NA	NA	NA	NA	FALSE
Citrobacter.koseri	6	7.863624597	rs78568090	6	85747760	G	A	0.0654	1.0458	-0.0575	0.0137	3.808e-05	0.02562784	NA	NA	NA	NA	NA	NA	FALSE
Citrobacter.koseri	6	7.863624597	rs6502871	17	5654095	A	T	0.0911	1.0119	-0.0451	0.0101	1.144e-05	0.00769912	NA	NA	NA	NA	NA	NA	FALSE
Citrobacter.koseri	6	7.863624597	rs6752001	2	233997402	G	T	0.0625	1	-0.0514	0.0121	3.232e-05	0.02175136	NA	NA	NA	NA	NA	NA	FALSE
Citrobacter.koseri	6	7.863624597	rs35083030	17	5657527	G	A	0.0902	1.0051	-0.0439	0.0102	2.343e-05	0.01576839	NA	NA	NA	NA	NA	NA	FALSE
Citrobacter.koseri	6	7.863624597	rs10459902	17	5646305	T	C	0.0859	1.0404	-0.0474	0.0102	6.139e-06	0.004131547	NA	NA	NA	NA	NA	NA	FALSE
Corynebacterium.amycolatum	12	4.131344722	rs116980906	8	38632020	C	T	0.0555	0.9337	0.1576	0.0296	2.264e-07	3.41864e-05	0.0575	0.9188	-0.1566	0.0244	7.414e-10	2.48369e-07	TRUE
Corynebacterium.amycolatum	12	4.131344722	rs117956478	8	38668740	G	C	0.0533	0.9713	0.158	0.0295	1.922e-07	2.90222e-05	0.0569	0.9289	-0.1567	0.0244	6.991e-10	2.341985e-07	TRUE
Corynebacterium.jeikeium	19	4.246554188	rs8085434	18	48674597	T	C	0.0545	1.0179	-0.1637	0.0406	7.237e-05	0.0260532	NA	NA	NA	NA	NA	NA	FALSE
Dialister.propionicifaciens	6	1.885087005	rs1105821	3	114392560	G	A	NA	NA	NA	NA	NA	NA	0.9154	0.9458	-0.0555	0.0131	3.242e-05	0.04516106	FALSE
Dialister.propionicifaciens	6	1.885087005	rs1402444	3	114396415	C	T	NA	NA	NA	NA	NA	NA	0.9106	0.9151	-0.0562	0.013	2.251e-05	0.03135643	FALSE
Fusobacterium.canifelinum	6	5.706303244	rs79415770	1	48508278	C	G	0.0877	0.936	0.055	0.011	9.87e-07	0.000666225	NA	NA	NA	NA	NA	NA	FALSE
Fusobacterium.canifelinum	6	5.706303244	rs17470284	1	48493905	G	A	0.0891	0.9554	0.0532	0.0108	1.488e-06	0.0010044	NA	NA	NA	NA	NA	NA	FALSE
Pasteurella.canis	7	8.615594732	rs12444852	16	68759496	T	C	NA	NA	NA	NA	NA	NA	0.0699	1.059	-0.1223	0.025	1.759e-06	0.001715025	FALSE
Pasteurella.canis	7	8.615594732	rs79045992	16	68485089	G	A	0.1192	0.8036	0.0838	0.0184	8.473e-06	0.020021699	NA	NA	NA	NA	NA	NA	FALSE
Pasteurella.canis	7	8.615594732	rs117559006	16	68617195	T	G	NA	NA	NA	NA	NA	NA	0.0733	1.1467	-0.1093	0.0237	6.238e-06	0.00608205	FALSE
Prevotella.bivia	13	8.512963001	rs75782629	7	104472390	A	G	NA	NA	NA	NA	NA	NA	0.0794	1.0224	-0.0744	0.0161	6.173e-06	0.001506212	FALSE
Staphylococcus.pseudintermedius	11	7.011138395	rs2233302	5	151035537	C	G	NA	NA	NA	NA	NA	NA	0.0876	0.9726	-0.0949	0.0315	0.002903	0.046448	FALSE
Staphylococcus.pseudintermedius	11	7.011138395	rs72790114	5	151046577	G	C	NA	NA	NA	NA	NA	NA	0.0828	0.9798	-0.099	0.0324	0.002464	0.039424	FALSE
Staphylococcus.pseudintermedius	11	7.011138395	rs72790116	5	151047116	G	C	NA	NA	NA	NA	NA	NA	0.0828	0.9798	-0.099	0.0324	0.002464	0.039424	FALSE
Staphylococcus.pseudintermedius	11	7.011138395	rs72790110	5	151040477	G	A	NA	NA	NA	NA	NA	NA	0.0834	0.983	-0.0981	0.0322	0.002572	0.041152	FALSE
Staphylococcus.pseudintermedius	11	7.011138395	rs72790113	5	151046349	C	T	NA	NA	NA	NA	NA	NA	0.0833	0.9739	-0.0991	0.0324	0.002432	0.038912	FALSE
Staphylococcus.pseudintermedius	11	7.011138395	rs72790107	5	151033275	C	T	NA	NA	NA	NA	NA	NA	0.0842	0.9904	-0.0966	0.032	0.00279	0.04464	FALSE
Staphylococcus.pseudintermedius	11	7.011138395	rs72790117	5	151049185	G	A	NA	NA	NA	NA	NA	NA	0.0862	0.9606	-0.0973	0.0319	0.002575	0.0412	FALSE
Staphylococcus.pseudintermedius	11	7.011138395	rs72790109	5	151038660	G	A	NA	NA	NA	NA	NA	NA	0.0835	0.985	-0.0978	0.0322	0.002619	0.041904	FALSE
Staphylococcus.simulans	9	6.886350477	rs11579666	1	208679576	G	C	0.0664	0.9593	-0.1129	0.0279	6.93e-05	0.0183645	NA	NA	NA	NA	NA	NA	FALSE
Staphylococcus.simulans	9	6.886350477	rs61813642	1	208682580	A	G	0.067	0.9689	-0.1112	0.0277	7.892e-05	0.0209138	NA	NA	NA	NA	NA	NA	FALSE
Streptococcus.anginosus	11	2.560566894	rs12679719	8	20483114	A	G	0.0811	1.1536	0.1187	0.0222	2.06e-07	0.000207442	0.1041	1.1878	-0.1088	0.0196	7.629e-08	4.798641e-05	TRUE
Streptococcus.anginosus	11	2.560566894	rs11911327	21	45428241	C	T	0.0527	1.0687	0.1146	0.0264	2.137e-05	0.02151959	NA	NA	NA	NA	NA	NA	FALSE
Streptococcus.anginosus	11	2.560566894	rs112442552	6	152835266	G	A	0.0727	0.8589	0.1233	0.0245	9.485e-07	0.00095514	NA	NA	NA	NA	NA	NA	FALSE
Streptococcus.anginosus	11	2.560566894	rs28506103	8	20482740	A	G	0.0785	1.1729	0.1224	0.0225	1.242e-07	0.000125069	0.0986	1.235	-0.1102	0.0198	6.316e-08	3.972764e-05	TRUE
Streptococcus.anginosus	11	2.560566894	rs183941014	6	155180671	C	T	0.0816	0.9615	0.112	0.0246	8.028e-06	0.008084196	NA	NA	NA	NA	NA	NA	FALSE
Streptococcus.anginosus	11	2.560566894	rs79785189	21	45424391	G	A	0.0508	1.1017	0.1164	0.0267	1.922e-05	0.01935454	NA	NA	NA	NA	NA	NA	FALSE
Streptococcus.anginosus	11	2.560566894	rs138845881	6	155143411	C	T	0.0639	1.0616	0.1345	0.0265	7.828e-07	0.00078828	0.0606	1.0227	-0.1317	0.025	3.019e-07	0.000189895	TRUE
Streptococcus.anginosus	11	2.560566894	rs200093729	21	45422804	CT	C	0.051	1.1033	0.1159	0.0267	2.023e-05	0.02037161	NA	NA	NA	NA	NA	NA	FALSE
Streptococcus.anginosus	11	2.560566894	rs10103232	8	20481821	C	A	0.0762	1.1951	0.1243	0.0226	9.11e-08	9.17377e-05	0.0988	1.2454	-0.1072	0.0195	1.009e-07	6.34661e-05	TRUE
Streptococcus.anginosus	11	2.560566894	rs10107126	8	20483398	G	A	0.0823	1.2086	0.1175	0.022	2.166e-07	0.000218116	0.1035	1.2079	-0.1101	0.0198	7.403e-08	4.656487e-05	TRUE
Streptococcus.anginosus	11	2.560566894	rs78833614	21	45422585	C	T	0.0508	1.1086	0.1157	0.0266	2.046e-05	0.02060322	NA	NA	NA	NA	NA	NA	FALSE
Streptococcus.anginosus	11	2.560566894	rs28436903	8	20482896	G	C	0.0784	1.1732	0.1226	0.0225	1.218e-07	0.000122653	0.0991	1.2279	-0.1118	0.0198	4.701e-08	2.956929e-05	TRUE
Streptococcus.anginosus	11	2.560566894	rs9399087	6	134100550	A	T	NA	NA	NA	NA	NA	NA	0.0636	0.8678	-0.1225	0.0278	1.578e-05	0.00992562	FALSE
Streptococcus.anginosus	11	2.560566894	rs28562717	8	20482762	A	G	0.082	1.17	0.1173	0.0223	2.929e-07	0.00029495	0.0968	1.2091	-0.1117	0.02	6.228e-08	3.917412e-05	TRUE
Streptococcus.anginosus	11	2.560566894	rs17092580	8	20483025	T	C	0.0785	1.1729	0.1224	0.0225	1.242e-07	0.000125069	0.0991	1.2281	-0.1117	0.0198	4.803e-08	3.021087e-05	TRUE
Streptococcus.anginosus	11	2.560566894	rs76241995	21	45424016	C	T	0.0522	1.0861	0.1145	0.0265	2.331e-05	0.02347317	NA	NA	NA	NA	NA	NA	FALSE
Streptococcus.anginosus	11	2.560566894	rs12663809	6	134106344	A	G	NA	NA	NA	NA	NA	NA	0.0734	0.8779	-0.1084	0.0257	3.392e-05	0.02133568	FALSE
Streptococcus.anginosus	11	2.560566894	rs74673807	21	45423730	G	A	0.0509	1.1025	0.1162	0.0267	1.962e-05	0.01975734	NA	NA	NA	NA	NA	NA	FALSE
Streptococcus.anginosus	11	2.560566894	rs141057867	6	155165900	A	G	0.0608	1.0318	0.1381	0.0274	8.577e-07	0.000863704	NA	NA	NA	NA	NA	NA	FALSE
Streptococcus.anginosus	11	2.560566894	rs76686834	6	152970748	G	A	0.0689	0.9273	0.1063	0.0248	2.611e-05	0.02629277	NA	NA	NA	NA	NA	NA	FALSE
Streptococcus.anginosus	11	2.560566894	rs200571781	21	45422798	T	G	0.051	1.1033	0.1159	0.0267	2.023e-05	0.02037161	NA	NA	NA	NA	NA	NA	FALSE
Streptococcus.anginosus	11	2.560566894	rs9325869	8	20483468	G	A	0.0823	1.2083	0.1176	0.022	2.157e-07	0.00021721	0.102	1.1837	-0.1115	0.0201	7.334e-08	4.613086e-05	TRUE
Streptococcus.anginosus	11	2.560566894	rs9325870	8	20485358	T	C	0.0787	1.1666	0.1231	0.0225	1.158e-07	0.000116611	0.0966	1.2202	-0.1173	0.0203	2.201e-08	1.384429e-05	TRUE
Streptococcus.dysgalactiae	11	9.952727606	rs12617780	2	208400337	T	C	0.8335	1.0786	0.0693	0.0154	9.941e-06	0.005437727	NA	NA	NA	NA	NA	NA	FALSE
Streptococcus.dysgalactiae	11	9.952727606	rs1898437	2	208365362	T	C	0.8215	1.1242	0.0691	0.0153	1.013e-05	0.00554111	NA	NA	NA	NA	NA	NA	FALSE
Streptococcus.dysgalactiae	11	9.952727606	rs4675761	2	208363747	C	G	0.8294	1.1215	0.069	0.0154	1.118e-05	0.00611546	NA	NA	NA	NA	NA	NA	FALSE
Streptococcus.dysgalactiae	11	9.952727606	rs970377	2	208387521	C	T	0.8332	1.0791	0.0691	0.0153	1.023e-05	0.00559581	NA	NA	NA	NA	NA	NA	FALSE
Streptococcus.dysgalactiae	11	9.952727606	rs6725548	2	208391475	T	C	0.8332	1.0789	0.0691	0.0153	1.018e-05	0.00556846	NA	NA	NA	NA	NA	NA	FALSE
Veillonella.parvula	10	5.692773741	rs11629001	14	70433046	T	C	NA	NA	NA	NA	NA	NA	0.0504	1.0119	-0.1073	0.029	0.0002698	0.0442472	FALSE
Veillonella.parvula	10	5.692773741	rs11846101	14	70454503	A	G	NA	NA	NA	NA	NA	NA	0.0524	0.981	-0.1068	0.029	0.0002846	0.0466744	FALSE
Veillonella.parvula	10	5.692773741	rs11625103	14	70438754	A	G	NA	NA	NA	NA	NA	NA	0.0515	0.9964	-0.1072	0.029	0.0002664	0.0436896	FALSE
Veillonella.parvula	10	5.692773741	rs34817626	14	70439177	G	GA	NA	NA	NA	NA	NA	NA	0.0515	0.9964	-0.1072	0.029	0.0002664	0.0436896	FALSE
Veillonella.parvula	10	5.692773741	rs61979104	14	70451313	A	G	NA	NA	NA	NA	NA	NA	0.0517	0.9917	-0.1073	0.029	0.0002655	0.043542	FALSE
Veillonella.parvula	10	5.692773741	rs61979105	14	70451665	A	G	NA	NA	NA	NA	NA	NA	0.0517	0.9911	-0.1073	0.029	0.0002655	0.043542	FALSE
Veillonella.parvula	10	5.692773741	rs8013270	14	70453122	C	T	NA	NA	NA	NA	NA	NA	0.0519	0.9893	-0.1072	0.029	0.0002659	0.0436076	FALSE
Veillonella.parvula	10	5.692773741	rs11625292	14	70439006	G	A	NA	NA	NA	NA	NA	NA	0.0515	0.9958	-0.1072	0.029	0.0002661	0.0436404	FALSE
Veillonella.parvula	10	5.692773741	rs199616474	14	70446371	G	GA	NA	NA	NA	NA	NA	NA	0.0515	0.9957	-0.1072	0.029	0.0002663	0.0436732	FALSE
Veillonella.parvula	10	5.692773741	rs8004222	14	70456344	A	C	NA	NA	NA	NA	NA	NA	0.0525	0.9795	-0.1067	0.029	0.0002873	0.0471172	FALSE
Veillonella.parvula	10	5.692773741	rs61979083	14	70427998	C	T	NA	NA	NA	NA	NA	NA	0.0504	1.0127	-0.1072	0.029	0.0002698	0.0442472	FALSE
Veillonella.parvula	10	5.692773741	rs61979102	14	70448671	T	C	NA	NA	NA	NA	NA	NA	0.0516	0.9946	-0.1072	0.029	0.0002661	0.0436404	FALSE
Veillonella.parvula	10	5.692773741	rs61979103	14	70449172	T	C	NA	NA	NA	NA	NA	NA	0.0516	0.9939	-0.1072	0.029	0.0002655	0.043542	FALSE
