## Supplementary Data 4 for "Functionally enriched human polymorphisms associate to species in the chronic wound microbiome"

Supplementary Data 4. Search results from variant databases NCBI dbSNP and NHGRI-EBI. Corresponding studies listed are not relevant to skin, wounds, microbes or infection.
candidateSNP	database	PMID
rs10754192	NHGRI-EBI	31882771
rs10754194	NHGRI-EBI	30696823
rs11911327	NHGRI-EBI	27903959
rs11911327		21527992
rs1360143	dbsnp	17314151
rs138845881	NHGRI-EBI	32778093
rs2304545	dbsnp	23288988
rs72775105	NHGRI-EBI	34594039
rs8085434	dbsnp	26264041
