## Supplementary Data 6 for "Functionally enriched human polymorphisms associate to species in the chronic wound microbiome"

Supplementary Data 6. Functional annotation of candidate variants using Reactome. Results are shown of pathways from genes clustered by taxa and region, respectively.
Reactome.toppathway	Reactome.topdescription	Reactome.pathway	Reactome.description	Cluster.taxa	GeneRatio.taxa	BgRatio.taxa	RichFactor.taxa	FoldEnrichment.taxa	zScore.taxa	pvalue.taxa	p.adjust.taxa	qvalue.taxa	geneID.taxa	Count.taxa	Cluster.region	GeneRatio.region	BgRatio.region	RichFactor.region	FoldEnrichment.region	zScore.region	pvalue.region	p.adjust.region	qvalue.region	geneID.region	Count.region
R-HSA-168256	Immune System	R-HSA-1169410	Antiviral mechanism by IFN-stimulated genes	Anaerococcus.obsenesis	5-Feb	149/11146	0.013422819	29.92214765	7.529211763	0.001728832	0.049098589	0.023746117	FANCA/TUBB3	2	3	3-Feb	149/11146	0.013422819	49.87024609	9.853718383	0.000527879	0.013591529	0.003416567	FANCA/TUBB3	2
R-HSA-1474165	Reproduction	R-HSA-1187000	Fertilization	Veillonella.parvula	3-Jan	25/11146	0.04	148.6133333	12.12336749	0.006714391	0.021476407	0.004238764	ADAM21	1	23	3-Jan	25/11146	0.04	148.6133333	12.12336749	0.006714391	0.021476407	0.004238764	ADAM21	1
R-HSA-1474244	Extracellular matrix organization	R-HSA-1442490	Collagen degradation	NA	NA	NA	NA	NA	NA	NA	NA	NA	NA	NA	21	1-Jan	64/11146	0.015625	174.15625	13.15888483	0.00574197	0.010018542	NA	COL18A1	1
R-HSA-5653656	Vesicle-mediated transport	R-HSA-1445148	Translocation of SLC2A4 (GLUT4) to the plasma membrane	NA	NA	NA	NA	NA	NA	NA	NA	NA	NA	NA	3	3-Jan	72/11146	0.013888889	51.60185185	7.067730775	0.019255952	0.049254364	0.012381301	TUBB3	1
R-HSA-1474244	Extracellular matrix organization	R-HSA-1474228	Degradation of the extracellular matrix	NA	NA	NA	NA	NA	NA	NA	NA	NA	NA	NA	21	1-Jan	140/11146	0.007142857	79.61428571	8.866469744	0.01256056	0.013956178	NA	COL18A1	1
R-HSA-1474244	Extracellular matrix organization	R-HSA-1474244	Extracellular matrix organization	NA	NA	NA	NA	NA	NA	NA	NA	NA	NA	NA	21	1-Jan	300/11146	0.003333333	37.15333333	6.012764201	0.026915485	0.026915485	NA	COL18A1	1
R-HSA-1474244	Extracellular matrix organization	R-HSA-1474290	Collagen formation	NA	NA	NA	NA	NA	NA	NA	NA	NA	NA	NA	21	1-Jan	90/11146	0.011111111	123.8444444	11.0835213	0.008074646	0.010093307	NA	COL18A1	1
R-HSA-5653656	Vesicle-mediated transport	R-HSA-157858	Gap junction trafficking and regulation	NA	NA	NA	NA	NA	NA	NA	NA	NA	NA	NA	3	3-Jan	49/11146	0.020408163	75.82312925	8.612529308	0.013131866	0.041126566	0.010338178	TUBB3	1
R-HSA-1474244	Extracellular matrix organization	R-HSA-1592389	Activation of Matrix Metalloproteinases	NA	NA	NA	NA	NA	NA	NA	NA	NA	NA	NA	21	1-Jan	33/11146	0.03030303	337.7575758	18.35095572	0.002960703	0.010018542	NA	COL18A1	1
R-HSA-1474244	Extracellular matrix organization	R-HSA-1650814	Collagen biosynthesis and modifying enzymes	NA	NA	NA	NA	NA	NA	NA	NA	NA	NA	NA	21	1-Jan	67/11146	0.014925373	166.358209	12.85916828	0.006011125	0.010018542	NA	COL18A1	1
R-HSA-168256	Immune System	R-HSA-168643	Nucleotide-binding domain, leucine rich repeat containing receptor (NLR) signaling pathways	Citrobacter.koseri	2-Jan	57/11146	0.01754386	97.77192982	9.812397213	0.010202189	0.017003648	NA	NLRP1	1	10	1-Jan	57/11146	0.01754386	195.5438596	13.94789804	0.005113942	0.005113942	NA	NLRP1	1
R-HSA-1640170	Cell Cycle	R-HSA-174113	SCF-beta-TrCP mediated degradation of Emi1	NA	NA	NA	NA	NA	NA	NA	NA	NA	NA	NA	24	2-Jan	55/11146	0.018181818	101.3272727	9.991932264	0.009845103	0.028489242	0.004998113	FBXO5	1
R-HSA-1640170	Cell Cycle	R-HSA-174143	APC/C-mediated degradation of cell cycle proteins	NA	NA	NA	NA	NA	NA	NA	NA	NA	NA	NA	24	2-Jan	87/11146	0.011494253	64.05747126	7.909931645	0.015550751	0.028489242	0.004998113	FBXO5	1
R-HSA-1640170	Cell Cycle	R-HSA-176408	Regulation of APC/C activators between G1/S and early anaphase	NA	NA	NA	NA	NA	NA	NA	NA	NA	NA	NA	24	2-Jan	80/11146	0.0125	69.6625	8.256647717	0.014304049	0.028489242	0.004998113	FBXO5	1
R-HSA-382551	Transport of small molecules	R-HSA-189200	Cellular hexose transport	Fusobacterium.canifelinum	2-Jan	21/11146	0.047619048	265.3809524	16.24517084	0.003764787	0.01128371	NA	SLC5A9	1	14	2-Jan	21/11146	0.047619048	265.3809524	16.24517084	0.003764787	0.01128371	NA	SLC5A9	1
R-HSA-5653656	Vesicle-mediated transport	R-HSA-190828	Gap junction trafficking	NA	NA	NA	NA	NA	NA	NA	NA	NA	NA	NA	3	3-Jan	47/11146	0.021276596	79.04964539	8.797869911	0.012598136	0.041126566	0.010338178	TUBB3	1
R-HSA-5653656	Vesicle-mediated transport	R-HSA-190840	Microtubule-dependent trafficking of connexons from Golgi to the plasma membrane	NA	NA	NA	NA	NA	NA	NA	NA	NA	NA	NA	3	3-Jan	18/11146	0.055555556	206.4074074	14.31012389	0.004837401	0.041126566	0.010338178	TUBB3	1
R-HSA-5653656	Vesicle-mediated transport	R-HSA-190861	Gap junction assembly	NA	NA	NA	NA	NA	NA	NA	NA	NA	NA	NA	3	3-Jan	36/11146	0.027777778	103.2037037	10.07767744	0.009659176	0.041126566	0.010338178	TUBB3	1
R-HSA-5653656	Vesicle-mediated transport	R-HSA-190872	Transport of connexons to the plasma membrane	NA	NA	NA	NA	NA	NA	NA	NA	NA	NA	NA	3	3-Jan	19/11146	0.052631579	195.5438596	13.92531034	0.005105687	0.041126566	0.010338178	TUBB3	1
R-HSA-1430728	Metabolism	R-HSA-196757	Metabolism of folate and pterines	Burkholderia.gladioli	3-Jan	17/11146	0.058823529	218.5490196	14.72831685	0.004569067	0.015991733	0.004809544	MTHFS	1	7	3-Jan	17/11146	0.058823529	218.5490196	14.72831685	0.004569067	0.015991733	0.004809544	MTHFS	1
R-HSA-1474244	Extracellular matrix organization	R-HSA-2022090	Assembly of collagen fibrils and other multimeric structures	NA	NA	NA	NA	NA	NA	NA	NA	NA	NA	NA	21	1-Jan	61/11146	0.016393443	182.7213115	13.48040472	0.005472815	0.010018542	NA	COL18A1	1
R-HSA-1474244	Extracellular matrix organization	R-HSA-216083	Integrin cell surface interactions	NA	NA	NA	NA	NA	NA	NA	NA	NA	NA	NA	21	1-Jan	85/11146	0.011764706	131.1294118	11.40742792	0.007626054	0.010093307	NA	COL18A1	1
R-HSA-1474165	Reproduction	R-HSA-2534343	Interaction With Cumulus Cells And The Zona Pellucida	Veillonella.parvula	3-Jan	11/11146	0.090909091	337.7575758	18.33446344	0.002958048	0.020073462	0.003961868	ADAM21	1	23	3-Jan	11/11146	0.090909091	337.7575758	18.33446344	0.002958048	0.020073462	0.003961868	ADAM21	1
R-HSA-382551	Transport of small molecules	R-HSA-2672351	Stimuli-sensing channels	Citrobacter.koseri	2-Jan	109/11146	0.009174312	51.12844037	7.045412133	0.01946382	0.024329775	NA	TRPM8	1	NA	NA	NA	NA	NA	NA	NA	NA	NA	NA	NA
R-HSA-1640170	Cell Cycle	R-HSA-2995410	Nuclear Envelope (NE) Reassembly	NA	NA	NA	NA	NA	NA	NA	NA	NA	NA	NA	3	3-Jan	75/11146	0.013333333	49.53777778	6.920168891	0.020052873	0.049254364	0.012381301	TUBB3	1
R-HSA-1474244	Extracellular matrix organization	R-HSA-3000157	Laminin interactions	NA	NA	NA	NA	NA	NA	NA	NA	NA	NA	NA	21	1-Jan	30/11146	0.033333333	371.5333333	19.24924241	0.002691549	0.010018542	NA	COL18A1	1
R-HSA-382551	Transport of small molecules	R-HSA-3295583	TRP channels	Citrobacter.koseri	2-Jan	28/11146	0.035714286	199.0357143	14.0554153	0.005018138	0.012545345	NA	TRPM8	1	NA	NA	NA	NA	NA	NA	NA	NA	NA	NA	NA
R-HSA-8953897	Cellular responses to stimuli	R-HSA-3371497	HSP90 chaperone cycle for steroid hormone receptors (SHR) in the presence of ligand	NA	NA	NA	NA	NA	NA	NA	NA	NA	NA	NA	3	3-Jan	55/11146	0.018181818	67.55151515	8.118083947	0.014731904	0.041126566	0.010338178	TUBB3	1
R-HSA-392499	Metabolism of proteins	R-HSA-389957	Prefoldin mediated transfer of substrate to CCT/TriC	NA	NA	NA	NA	NA	NA	NA	NA	NA	NA	NA	3	3-Jan	28/11146	0.035714286	132.6904762	11.44773711	0.007518092	0.041126566	0.010338178	TUBB3	1
R-HSA-392499	Metabolism of proteins	R-HSA-389958	Cooperation of Prefoldin and TriC/CCT in actin and tubulin folding	NA	NA	NA	NA	NA	NA	NA	NA	NA	NA	NA	3	3-Jan	32/11146	0.03125	116.1041667	10.69868588	0.00858902	0.041126566	0.010338178	TUBB3	1
R-HSA-392499	Metabolism of proteins	R-HSA-389960	Formation of tubulin folding intermediates by CCT/TriC	NA	NA	NA	NA	NA	NA	NA	NA	NA	NA	NA	3	3-Jan	25/11146	0.04	148.6133333	12.12336749	0.006714391	0.041126566	0.010338178	TUBB3	1
R-HSA-392499	Metabolism of proteins	R-HSA-389977	Post-chaperonin tubulin folding pathway	NA	NA	NA	NA	NA	NA	NA	NA	NA	NA	NA	3	3-Jan	22/11146	0.045454545	168.8787879	12.93231498	0.005910256	0.041126566	0.010338178	TUBB3	1
R-HSA-109582	Blood coagulation	R-HSA-418346	Platelet homeostasis	Veillonella.parvula	3-Jan	88/11146	0.011363636	42.21969697	6.369530719	0.023501208	0.041779926	0.008246038	SLC8A3	1	23	3-Jan	88/11146	0.011363636	42.21969697	6.369530719	0.023501208	0.041779926	0.008246038	SLC8A3	1
R-HSA-109582	Blood coagulation	R-HSA-418359	Reduction of cytosolic Ca++ levels	Veillonella.parvula	3-Jan	14/11146	0.071428571	265.3809524	16.2407911	0.003763774	0.020073462	0.003961868	SLC8A3	1	23	3-Jan	14/11146	0.071428571	265.3809524	16.2407911	0.003763774	0.020073462	0.003961868	SLC8A3	1
R-HSA-109582	Blood coagulation	R-HSA-418360	Platelet calcium homeostasis	Veillonella.parvula	3-Jan	30/11146	0.033333333	123.8444444	11.05456041	0.008053652	0.021476407	0.004238764	SLC8A3	1	23	3-Jan	30/11146	0.033333333	123.8444444	11.05456041	0.008053652	0.021476407	0.004238764	SLC8A3	1
R-HSA-382551	Transport of small molecules	R-HSA-425393	Transport of inorganic cations/anions and amino acids/oligopeptides	Veillonella.parvula	3-Jan	110/11146	0.009090909	33.77575758	5.668169566	0.029318407	0.046909452	0.009258444	SLC8A3	1	23	3-Jan	110/11146	0.009090909	33.77575758	5.668169566	0.029318407	0.046909452	0.009258444	SLC8A3	1
R-HSA-382551	Transport of small molecules	R-HSA-425407	SLC-mediated transmembrane transport	Fusobacterium.canifelinum	2-Jan	250/11146	0.004	22.292	4.561286977	0.044358024	0.044358024	NA	SLC5A9	1	14	2-Jan	250/11146	0.004	22.292	4.561286977	0.044358024	0.044358024	NA	SLC5A9	1
R-HSA-382551	Transport of small molecules	R-HSA-425561	Sodium/Calcium exchangers	Veillonella.parvula	3-Jan	13/11146	0.076923077	285.7948718	16.85766173	0.003495247	0.020073462	0.003961868	SLC8A3	1	23	3-Jan	13/11146	0.076923077	285.7948718	16.85766173	0.003495247	0.020073462	0.003961868	SLC8A3	1
R-HSA-1266738	Developmental Biology	R-HSA-437239	Recycling pathway of L1	NA	NA	NA	NA	NA	NA	NA	NA	NA	NA	NA	3	3-Jan	47/11146	0.021276596	79.04964539	8.797869911	0.012598136	0.041126566	0.010338178	TUBB3	1
R-HSA-112316	Neuronal System	R-HSA-438064	Post NMDA receptor activation events	NA	NA	NA	NA	NA	NA	NA	NA	NA	NA	NA	3	3-Jan	80/11146	0.0125	46.44166667	6.692733171	0.021380115	0.049395437	0.012416763	TUBB3	1
R-HSA-1640170	Cell Cycle	R-HSA-453276	Regulation of mitotic cell cycle	NA	NA	NA	NA	NA	NA	NA	NA	NA	NA	NA	24	2-Jan	87/11146	0.011494253	64.05747126	7.909931645	0.015550751	0.028489242	0.004998113	FBXO5	1
R-HSA-1640170	Cell Cycle	R-HSA-453279	Mitotic G1 phase and G1/S transition	NA	NA	NA	NA	NA	NA	NA	NA	NA	NA	NA	24	2-Jan	149/11146	0.006711409	37.40268456	5.992719037	0.026558528	0.035411371	0.006212521	FBXO5	1
R-HSA-392499	Metabolism of proteins	R-HSA-5368287	Mitochondrial translation	NA	NA	NA	NA	NA	NA	NA	NA	NA	NA	NA	24	2-Jan	93/11146	0.010752688	59.92473118	7.644225354	0.016618724	0.028489242	0.004998113	MTRF1L	1
R-HSA-392499	Metabolism of proteins	R-HSA-5419276	Mitochondrial translation termination	NA	NA	NA	NA	NA	NA	NA	NA	NA	NA	NA	24	2-Jan	87/11146	0.011494253	64.05747126	7.909931645	0.015550751	0.028489242	0.004998113	MTRF1L	1
R-HSA-397014	Muscle contraction	R-HSA-5578775	Ion homeostasis	Veillonella.parvula	3-Jan	56/11146	0.017857143	66.3452381	8.043439206	0.014998409	0.029996818	0.005920425	SLC8A3	1	23	3-Jan	56/11146	0.017857143	66.3452381	8.043439206	0.014998409	0.029996818	0.005920425	SLC8A3	1
R-HSA-1852241	Organelle biogenesis and maintenance	R-HSA-5620924	Intraflagellar transport	NA	NA	NA	NA	NA	NA	NA	NA	NA	NA	NA	3	3-Jan	54/11146	0.018518519	68.80246914	8.194775449	0.014465352	0.041126566	0.010338178	TUBB3	1
R-HSA-162582	Signal Transduction	R-HSA-5626467	RHO GTPases activate IQGAPs	NA	NA	NA	NA	NA	NA	NA	NA	NA	NA	NA	3	3-Jan	32/11146	0.03125	116.1041667	10.69868588	0.00858902	0.041126566	0.010338178	TUBB3	1
R-HSA-168256	Immune System	R-HSA-622312	Inflammasomes	Citrobacter.koseri	2-Jan	21/11146	0.047619048	265.3809524	16.24517084	0.003764787	0.012545345	NA	NLRP1	1	10	1-Jan	21/11146	0.047619048	530.7619048	23.01655719	0.001884084	0.003768168	NA	NLRP1	1
R-HSA-73894	DNA Repair	R-HSA-6783310	Fanconi Anemia Pathway	NA	NA	NA	NA	NA	NA	NA	NA	NA	NA	NA	3	3-Jan	40/11146	0.025	92.88333333	9.551850174	0.010728563	0.041126566	0.010338178	FANCA	1
R-HSA-5653656	Vesicle-mediated transport	R-HSA-6811436	COPI-independent Golgi-to-ER retrograde traffic	NA	NA	NA	NA	NA	NA	NA	NA	NA	NA	NA	3	3-Jan	51/11146	0.019607843	72.8496732	8.438122587	0.013665405	0.041126566	0.010338178	TUBB3	1
R-HSA-1640170	Cell Cycle	R-HSA-69205	G1/S-Specific Transcription	NA	NA	NA	NA	NA	NA	NA	NA	NA	NA	NA	24	2-Jan	28/11146	0.035714286	199.0357143	14.0554153	0.005018138	0.028489242	0.004998113	FBXO5	1
R-HSA-1640170	Cell Cycle	R-HSA-69206	G1/S Transition	NA	NA	NA	NA	NA	NA	NA	NA	NA	NA	NA	24	2-Jan	131/11146	0.007633588	42.54198473	6.407153391	0.023369097	0.035053646	0.006149762	FBXO5	1
R-HSA-1640170	Cell Cycle	R-HSA-8852276	The role of GTSE1 in G2/M progression after G2 checkpoint	NA	NA	NA	NA	NA	NA	NA	NA	NA	NA	NA	3	3-Jan	77/11146	0.012987013	48.25108225	6.82656968	0.020583913	0.049254364	0.012381301	TUBB3	1
R-HSA-1474244	Extracellular matrix organization	R-HSA-8948216	Collagen chain trimerization	NA	NA	NA	NA	NA	NA	NA	NA	NA	NA	NA	21	1-Jan	44/11146	0.022727273	253.3181818	15.88452649	0.003947605	0.010018542	NA	COL18A1	1
R-HSA-382551	Transport of small molecules	R-HSA-8949215	Mitochondrial calcium ion transport	Veillonella.parvula	3-Jan	23/11146	0.043478261	161.5362319	12.64519739	0.006178349	0.021476407	0.004238764	SLC8A3	1	23	3-Jan	23/11146	0.043478261	161.5362319	12.64519739	0.006178349	0.021476407	0.004238764	SLC8A3	1
R-HSA-392499	Metabolism of proteins	R-HSA-8955332	Carboxyterminal post-translational modifications of tubulin	Fusobacterium.canifelinum	2-Jan	42/11146	0.023809524	132.6904762	11.45443756	0.007522474	0.01128371	NA	AGBL4	1	14	2-Jan	42/11146	0.023809524	132.6904762	11.45443756	0.007522474	0.01128371	NA	AGBL4	1
R-HSA-392499	Metabolism of proteins	R-HSA-8955332	Carboxyterminal post-translational modifications of tubulin	Fusobacterium.canifelinum	2-Jan	42/11146	0.023809524	132.6904762	11.45443756	0.007522474	0.01128371	NA	AGBL4	1	3	3-Jan	42/11146	0.023809524	88.46031746	9.317417726	0.011262967	0.041126566	0.010338178	TUBB3	1
R-HSA-1430728	Metabolism	R-HSA-8963691	Phenylalanine and tyrosine metabolism	Burkholderia.gladioli	3-Jan	11/11146	0.090909091	337.7575758	18.33446344	0.002958048	0.015991733	0.004809544	FAH	1	7	3-Jan	11/11146	0.090909091	337.7575758	18.33446344	0.002958048	0.015991733	0.004809544	FAH	1
R-HSA-9609507	Protein localization	R-HSA-9033241	Peroxisomal protein import	Burkholderia.gladioli	3-Jan	63/11146	0.015873016	58.97354497	7.571310624	0.016862597	0.039346059	0.011833401	ZFAND6	1	7	3-Jan	63/11146	0.015873016	58.97354497	7.571310624	0.016862597	0.039346059	0.011833401	ZFAND6	1
R-HSA-168256	Immune System	R-HSA-913531	Interferon Signaling	NA	NA	NA	NA	NA	NA	NA	NA	NA	NA	NA	3	3-Feb	269/11146	0.007434944	27.62329616	7.252420846	0.001713233	0.028696648	0.007213611	FANCA/TUBB3	2
R-HSA-1643685	Disease	R-HSA-9609646	HCMV Infection	Anaerococcus.obsenesis	5-Feb	160/11146	0.0125	27.865	7.250867856	0.001990483	0.049098589	0.023746117	CHMP1A/TUBB3	2	3	3-Feb	160/11146	0.0125	46.44166667	9.499353385	0.000608576	0.013591529	0.003416567	CHMP1A/TUBB3	2
R-HSA-112316	Neuronal System	R-HSA-9609736	Assembly and cell surface presentation of NMDA receptors	NA	NA	NA	NA	NA	NA	NA	NA	NA	NA	NA	3	3-Jan	41/11146	0.024390244	90.61788618	9.43250277	0.010995789	0.041126566	0.010338178	TUBB3	1
R-HSA-112316	Neuronal System	R-HSA-9619483	Activation of AMPK downstream of NMDARs	NA	NA	NA	NA	NA	NA	NA	NA	NA	NA	NA	3	3-Jan	29/11146	0.034482759	128.1149425	11.24608599	0.007785897	0.041126566	0.010338178	TUBB3	1
R-HSA-9612973	Autophagy	R-HSA-9646399	Aggrephagy	NA	NA	NA	NA	NA	NA	NA	NA	NA	NA	NA	3	3-Jan	43/11146	0.023255814	86.40310078	9.206346057	0.011530097	0.041126566	0.010338178	TUBB3	1
R-HSA-1640170	Cell Cycle	R-HSA-9668328	Sealing of the nuclear envelope (NE) by ESCRT-III	NA	NA	NA	NA	NA	NA	NA	NA	NA	NA	NA	3	3-Jan	31/11146	0.032258065	119.8494624	10.8723377	0.00832136	0.041126566	0.010338178	TUBB3	1
R-HSA-109582	Blood coagulation	R-HSA-983189	Kinesins	NA	NA	NA	NA	NA	NA	NA	NA	NA	NA	NA	3	3-Jan	59/11146	0.016949153	62.97175141	7.830912128	0.015797635	0.042337662	0.010642617	TUBB3	1
R-HSA-168256	Immune System	R-HSA-9833482	PKR-mediated signaling	Anaerococcus.obsenesis	5-Feb	75/11146	0.026666667	59.44533333	10.75845723	0.000440955	0.032630678	0.015781551	FANCA/TUBB3	2	3	3-Feb	75/11146	0.026666667	99.07555556	13.98291062	0.000133449	0.008941064	0.002247557	FANCA/TUBB3	2
R-HSA-382551	Transport of small molecules	R-HSA-983712	Ion channel transport	Citrobacter.koseri	2-Jan	186/11146	0.005376344	29.96236559	5.33604777	0.033098198	0.033098198	NA	TRPM8	1	NA	NA	NA	NA	NA	NA	NA	NA	NA	NA	NA
R-HSA-1430728	Metabolism	R-HSA-9864848	Complex IV assembly	Veillonella.parvula	3-Jan	48/11146	0.020833333	77.40277778	8.70376197	0.012865025	0.029405771	0.005803771	COX16	1	23	3-Jan	48/11146	0.020833333	77.40277778	8.70376197	0.012865025	0.029405771	0.005803771	COX16	1
